# Characterization of RNA cargo from extracellular vesicles obtained from cerebrospinal fluid and plasma samples in schizophrenia participants and healthy volunteers

**DOI:** 10.1101/2025.01.31.25321299

**Authors:** Juan A. Gallego, Joanna Palade, Eric Alsop, Elizabeth Hutchins, Michael Hsieh, Amber Logerman, Cherae Bilagody, Rebecca Reiman, Bessie Meechoovet, Panieh Terraf, Blake Beecroft, Alex Janss, Francesca Gallaso, Timothy G. Whitsett, Emily A. Blanco, Todd Lencz, Kendall Van Keuren-Jensen, Anil K. Malhotra

## Abstract

Biomarkers that are clinically useful for the diagnosis and treatment of schizophrenia are lacking. Biomarkers are critical tools that reduce the incidence of misdiagnosis, identify subgroups of patients, assist in the proper characterization of patient phenotypes, predict response to treatment or the development of side effects, and can serve as targets for novel therapeutic interventions. In this study, we evaluated small (< 200 nucleotide) and long (> 200 nucleotide) RNAs found in extracellular vesicles (EVs) isolated from the cerebrospinal fluid (CSF) and plasma of individuals with schizophrenia spectrum disorders (SSD) and healthy volunteers (HV). As EVs carry cargo from all tissues in the body, they act as a potential proxy for the tissue of origin, including cells from the brain. We compared the transcriptomic features of EVs from these two biofluids and examined their ability to discriminate between SSD and HV participants, identifying a total of 141 differentially expressed genes, some of which have been previously associated with SSD. Next, we evaluated the potential cell-types that give rise to the SSD-associated CSF RNA cargo, and found the majority were predominantly expressed in excitatory neurons. Our results highlight the potential of EVs as both a source of schizophrenia relevant biomarkers, and molecular insight into disease mechanisms.
