## Supplementary File 2 for "Characterization of RNA cargo from extracellular vesicles obtained from cerebrospinal fluid and plasma samples in schizophrenia participants and healthy volunteers"

### Sheet: Participant manifest
Demographics		Diagnosis, examination, molecular markers			Samples passed QC and filtering parameters?
Sex	Age range at sample collection	Groups	Diagnosis details	BPRS total score	Small RNA CSF	Small RNA plasma	Whole transcriptome CSF	Whole transcriptome plasma
M	51-55	Control	n/a	n/a	Yes	Yes	Yes	Yes
F	31-35	Control	n/a	n/a	Yes	Yes	Yes	Yes
M	21-25	Control	n/a	n/a	Yes	Yes	Yes	Yes
F	16-20	Control	n/a	n/a	Yes	Yes	Yes	Yes
F	31-35	Control	n/a	n/a	Yes	Yes	Yes	Yes
M	31-35	Control	n/a	n/a	Yes	Yes	Yes	Yes
F	36-40	Control	n/a	n/a	No	Yes	Yes	Yes
M	36-40	Control	n/a	n/a	Yes	No	Yes	Yes
M	46-50	Control	n/a	n/a	Yes	No	Yes	Yes
M	46-50	Control	n/a	n/a	Yes	Yes	No	Yes
M	21-25	Control	n/a	n/a	Yes	Yes	No	Yes
M	51-55	Control	n/a	n/a	Yes	Yes	No	Yes
F	31-35	Control	n/a	n/a	Yes	Yes	No	Yes
F	51-55	Control	n/a	n/a	No	Yes	No	Yes
F	41-45	Control	n/a	n/a	Yes	Yes	Yes	No
F	31-35	Control	n/a	n/a	Yes	Yes	No	No
M	46-50	Control	n/a	n/a	Yes	Yes	No	No
M	46-50	SSD	Schizophrenia	35	Yes	Yes	Yes	Yes
M	16-20	SSD	Psychosis NOS	18	Yes	Yes	Yes	Yes
M	26-30	SSD	Schizophrenia	21	Yes	Yes	Yes	Yes
M	16-20	SSD	Schizophrenia	29	Yes	Yes	Yes	Yes
M	21-25	SSD	Schizophrenia	21	Yes	Yes	Yes	Yes
F	56-60	SSD	Schizoaffective	23	Yes	Yes	Yes	Yes
M	21-25	SSD	Schizophrenia	47	Yes	Yes	Yes	Yes
M	61-65	SSD	Schizophrenia	32	Yes	Yes	Yes	Yes
M	26-30	SSD	Schizophrenia	45	No	Yes	Yes	Yes
M	56-60	SSD	Schizophrenia	49	No	No	Yes	Yes
M	26-30	SSD	Schizophrenia	21	Yes	Yes	No	Yes
M	46-50	SSD	Schizophrenia	33	Yes	Yes	No	Yes
M	21-25	SSD	Schizophrenia	20	Yes	Yes	No	Yes
F	31-35	SSD	Schizophrenia	25	Yes	Yes	No	Yes
M	36-40	SSD	Schizophrenia	39	Yes	Yes	No	Yes
M	41-45	SSD	Schizophrenia	20	Yes	Yes	No	Yes
F	36-40	SSD	Schizoaffective	52	Yes	Yes	Yes	No
M	26-30	SSD	Schizoaffective	22	Yes	Yes	Yes	No
M	16-20	SSD	Schizophrenia	31	Yes	Yes	No	No
M	51-55	SSD	Schizophrenia	25	Yes	Yes	No	No
F	31-35	SSD	Schizophrenia	32	Yes	Yes	No	No
